# Agile design and development of a high throughput cobas^®^ SARS-CoV-2 RT-PCR diagnostic test

**DOI:** 10.1101/2021.10.13.21264919

**Authors:** Chitra Manohar, Jingtao Sun, Peter Schlag, Chris Santini, Marcel Fontecha, Pirmin Lötscher, Carolin Bier, Kristina Goepfert, Dana Duncan, Gene Spier, Daniel Jarem, Dmitriy Kosarikov

**Affiliations:** Roche Molecular Systems, Inc., Pleasanton, United States; Roche Diagnostics International AG, Rotkreuz, Switzerland

**Keywords:** SARS-CoV-2, COVID-19, pandemic, RT-PCR, diagnostic testing, molecular assay design

## Abstract

Diagnostic testing is essential for management of the COVID-19 pandemic. An agile assay design methodology, optimized for the cobas^®^ 6800/8800 system, was used to develop a dual-target, qualitative SARS-CoV-2 RT-PCR test using commercially available reagents and existing sample processing and thermocycling profiles. The limit of detection was 0.004 to 0.007 TCID_50_/mL for USA-WA1/2020. Assay sensitivity was confirmed for SARS-CoV-2 variants Alpha, Beta, Gamma, Delta and Kappa. The coefficients of variation of the cycle threshold number (Ct) were between 1.1 and 2.2%. There was no difference in Ct using nasopharyngeal compared to oropharyngeal swabs in universal transport medium (UTM). A small increase in Ct was observed with specimens collected in cobas^®^ PCR medium compared to UTM. In silico analysis indicated that the dual-target test is capable of detecting all >1,800,000 SARS-CoV-2 sequences in the GISAID database. Our agile assay design approach facilitated rapid development and deployment of this SARS-CoV-2 RT-PCR test.
