## Supplemental Material Table S1 for "Agile design and development of a high throughput cobas^®^ SARS-CoV-2 RT-PCR diagnostic test"

### Sheet: Supplemental Data Table S1
	Target 1					Target 2					Overall
	Forward	Probe	Reverse	Predicted impact*		Forward	Probe	Reverse	Predicted impact*		Predicted impact*	Fequency	Percentage
Reference	0	0	0	No		0	0	0	No		No	1847992	0.985631
Variant-1	0	1	0	No		0	0	0	No		No	3895	0.002077
Variant-2	0	0	0	No		1	0	0	No		No	3717	0.001982
Variant-3	0	1	0	No		0	0	0	No		No	2395	0.001277
Variant-4	0	0	1	No		0	0	0	No		No	1383	0.000738
Variant-5	0	1	0	No		0	0	0	No		No	1185	0.000632
Variant-6	0	0	0	No		1	0	0	No		No	790	0.000421
Variant-7	1	0	0	No		0	0	0	No		No	771	0.000411
Variant-8	0	0	0	No		0	0	1	No		No	747	0.000398
Variant-9	0	1	0	No		0	0	0	No		No	606	0.000323
Variant-10	0	1	0	No		0	0	0	No		No	529	0.000282
Variant-11	0	0	1	No		0	0	0	No		No	496	0.000265
Variant-12	0	1	0	No		0	0	0	No		No	479	0.000255
Variant-13†	0	0	0	No		0	1	0	Yes		No	462	0.000246
Variant-14	0	0	0	No		1	0	0	No		No	431	0.00023
Variant-15	0	0	0	No		1	0	0	No		No	422	0.000225
Variant-16	0	0	1	No		0	0	0	No		No	403	0.000215
Variant-17	1	0	0	No		0	0	0	No		No	360	0.000192
Variant-18	0	1	0	No		0	0	0	No		No	325	0.000173
Variant-19	0	1	0	No		0	0	0	No		No	312	0.000166
Variant-20	0	0	1	No		0	0	0	No		No	287	0.000153
Variant-21	0	0	1	No		0	0	0	No		No	268	0.000143
Variant-22	0	0	0	No		0	1	0	No		No	247	0.000132
Variant-23	0	0	2	No		0	0	0	No		No	239	0.000127
Variant-24	0	0	1	No		0	0	0	No		No	207	0.00011
Variant-25	0	1	0	No		0	0	0	No		No	201	0.000107
Variant-26	0	0	1	No		0	0	0	No		No	182	9.7e-05
Variant-27	1	0	0	No		0	0	0	No		No	167	8.9e-05
Variant-28	0	0	1	No		0	0	0	No		No	162	8.6e-05
Variant-29	0	0	0	No		0	0	1	No		No	160	8.5e-05
Variant-30	0	0	0	No		0	0	1	No		No	151	8.1e-05
Variant-31	0	1	0	No		0	0	0	No		No	147	7.8e-05
Variant-32	0	1	0	No		0	0	0	No		No	146	7.8e-05
Variant-33	0	1	0	No		0	0	0	No		No	138	7.4e-05
Variant-34	0	0	0	No		0	0	1	No		No	132	7e-05
Variant-35	0	1	0	No		0	0	0	No		No	121	6.5e-05
Variant-36	0	0	0	No		0	1	0	No		No	111	5.9e-05
Variant-37	1	0	0	No		0	0	0	No		No	99	5.3e-05
Variant-38	0	0	0	No		0	1	0	No		No	99	5.3e-05
Variant-39	0	0	0	No		0	1	0	No		No	99	5.3e-05
Variant-40	0	0	0	No		0	0	1	No		No	97	5.2e-05
Variant-41	0	0	0	No		0	0	1	No		No	90	4.8e-05
Variant-42	0	1	0	No		0	0	0	No		No	89	4.7e-05
Variant-43	1	0	0	No		0	0	0	No		No	86	4.6e-05
Variant-44	0	0	0	No		0	1	0	No		No	83	4.4e-05
Variant-45	0	0	0	No		0	0	1	No		No	73	3.9e-05
Variant-46	1	0	0	No		0	0	0	No		No	72	3.8e-05
Variant-47	0	0	0	No		0	0	1	No		No	68	3.6e-05
Variant-48	0	1	0	No		0	0	0	No		No	68	3.6e-05
Variant-49	0	0	1	No		0	0	0	No		No	64	3.4e-05
Variant-50	0	0	0	No		1	0	0	No		No	63	3.4e-05
Variant-51	1	0	0	No		0	0	0	No		No	60	3.2e-05
Variant-52	0	0	1	No		0	0	0	No		No	60	3.2e-05
Variant-53	0	0	0	No		0	0	1	No		No	56	3e-05
Variant-54	0	0	1	No		0	0	0	No		No	55	2.9e-05
Variant-55	0	0	0	No		1	0	0	No		No	55	2.9e-05
Variant-56	1	0	0	No		0	0	0	No		No	55	2.9e-05
Variant-57	0	0	1	No		0	0	0	No		No	52	2.8e-05
Variant-58	0	0	0	No		0	0	1	No		No	51	2.7e-05
Variant-59	0	0	0	No		0	0	1	No		No	51	2.7e-05
Variant-60	0	0	0	No		1	0	0	No		No	49	2.6e-05
Variant-61	0	0	1	No		0	0	0	No		No	49	2.6e-05
Variant-62	0	0	0	No		0	0	1	No		No	48	2.6e-05
Variant-63	0	1	0	No		0	0	0	No		No	48	2.6e-05
Variant-64	0	0	0	No		0	1	0	No		No	47	2.5e-05
Variant-65	0	0	0	No		0	1	0	No		No	47	2.5e-05
Variant-66	0	0	0	No		1	0	0	No		No	44	2.3e-05
Variant-67	0	0	0	No		1	0	0	No		No	41	2.2e-05
Variant-68	0	0	1	No		0	0	0	No		No	41	2.2e-05
Variant-69	0	0	0	No		0	1	0	No		No	40	2.1e-05
Variant-70	0	0	1	No		0	0	0	No		No	40	2.1e-05
Variant-71	0	0	0	No		1	0	0	No		No	37	2e-05
Variant-72	1	0	0	No		0	0	0	No		No	36	1.9e-05
Variant-73	0	0	0	No		1	0	0	No		No	35	1.9e-05
Variant-74	0	1	0	No		0	0	0	No		No	34	1.8e-05
Variant-75	0	0	0	No		0	0	1	No		No	34	1.8e-05
Variant-76	0	0	1	No		0	0	0	No		No	34	1.8e-05
Variant-77	1	0	0	No		0	0	0	No		No	31	1.7e-05
Variant-78	0	1	0	No		0	0	0	No		No	31	1.7e-05
Variant-79	0	0	0	No		0	0	1	No		No	30	1.6e-05
Variant-80	0	0	0	No		0	1	0	No		No	29	1.5e-05
Variant-81	0	0	0	No		1	0	0	No		No	28	1.5e-05
Variant-82	0	0	0	No		0	0	1	No		No	28	1.5e-05
Variant-83	0	0	1	No		0	0	0	No		No	27	1.4e-05
Variant-84	0	1	0	No		1	0	0	No		No	26	1.4e-05
Variant-85	1	0	0	No		0	0	0	No		No	26	1.4e-05
Variant-86	0	0	1	No		0	0	0	No		No	26	1.4e-05
Variant-87	0	0	0	No		1	0	0	No		No	24	1.3e-05
Variant-88	0	0	1	No		0	0	0	No		No	24	1.3e-05
Variant-89	0	0	0	No		0	0	2	No		No	23	1.2e-05
Variant-90	0	1	0	No		0	0	0	No		No	23	1.2e-05
Variant-91	0	0	1	No		0	0	0	No		No	22	1.2e-05
Variant-92	0	0	0	No		1	0	0	No		No	22	1.2e-05
Variant-93	0	0	1	No		0	0	0	No		No	20	1.1e-05
Variant-94	0	0	0	No		1	0	0	No		No	20	1.1e-05
Variant-95	0	1	0	No		0	0	0	No		No	20	1.1e-05
Variant-96	0	1	0	No		0	0	0	No		No	20	1.1e-05
Variant-97	0	0	0	No		1	0	0	No		No	20	1.1e-05
Variant-98	0	0	0	No		1	0	0	No		No	19	1e-05
Variant-99	0	0	0	No		1	0	0	No		No	18	1e-05
Variant-100	1	0	0	No		0	0	0	No		No	17	9e-06
Variant-101	0	0	0	No		0	1	0	No		No	17	9e-06
Variant-102	1	0	0	No		0	0	0	No		No	16	9e-06
Variant-103	1	0	0	No		0	0	0	No		No	16	9e-06
Variant-104	0	0	1	No		0	0	0	No		No	16	9e-06
Variant-105	0	0	1	No		0	0	0	No		No	16	9e-06
Variant-106	0	0	0	No		1	0	0	No		No	15	8e-06
Variant-107	0	0	1	No		0	0	0	No		No	14	7e-06
Variant-108	0	0	0	No		1	0	0	No		No	14	7e-06
Variant-109	0	0	1	No		0	0	0	No		No	14	7e-06
Variant-110	0	1	0	No		0	0	0	No		No	14	7e-06
Variant-111	0	0	0	No		1	0	0	No		No	14	7e-06
Variant-112	0	0	0	No		1	0	0	No		No	14	7e-06
Variant-113	0	0	0	No		0	0	1	No		No	13	7e-06
Variant-114	0	0	1	No		0	0	0	No		No	13	7e-06
Variant-115	1	0	0	No		0	0	0	No		No	13	7e-06
Variant-116	0	0	1	No		0	0	0	No		No	13	7e-06
Variant-117	0	0	0	No		0	1	0	No		No	13	7e-06
Variant-118	0	0	0	No		1	0	0	No		No	13	7e-06
Variant-119	0	0	2	No		0	0	0	No		No	12	6e-06
Variant-120	0	1	0	No		0	0	1	No		No	12	6e-06
Variant-121	1	0	0	No		0	0	0	No		No	12	6e-06
Variant-122	0	1	0	No		0	0	0	No		No	12	6e-06
Variant-123	0	0	0	No		1	0	0	No		No	11	6e-06
Variant-124	1	0	0	No		0	0	0	No		No	11	6e-06
Variant-125	0	0	1	No		0	0	0	No		No	11	6e-06
Variant-126	0	0	1	No		0	0	0	No		No	10	5e-06
Variant-127	0	0	1	No		0	0	0	No		No	10	5e-06
Variant-128	0	0	0	No		0	6	0	Yes		No	10	5e-06
Variant-129	0	1	0	No		0	0	0	No		No	10	5e-06
Variant-130	0	2	0	No		0	0	0	No		No	10	5e-06
Variant-131	0	0	0	No		1	0	0	No		No	10	5e-06
Variant-132	0	1	0	No		0	0	0	No		No	9	5e-06
Variant-133	1	1	0	No		0	0	0	No		No	9	5e-06
Variant-134	0	1	0	No		0	0	0	No		No	9	5e-06
Variant-135	1	0	0	No		0	0	0	No		No	9	5e-06
Variant-136	0	0	0	No		1	0	0	No		No	9	5e-06
Variant-137	0	0	1	No		0	0	0	No		No	9	5e-06
Variant-138	1	1	0	No		0	0	0	No		No	8	4e-06
Variant-139	0	0	0	No		0	0	1	No		No	8	4e-06
Variant-140	1	0	0	No		0	0	0	No		No	8	4e-06
Variant-141	0	2	0	yes		0	0	0	No		No	8	4e-06
Variant-142	0	0	1	No		1	0	0	No		No	8	4e-06
Variant-143	0	0	0	No		0	0	1	No		No	7	4e-06
Variant-144	0	0	0	No		1	0	0	No		No	7	4e-06
Variant-145	0	0	0	No		0	1	0	No		No	7	4e-06
Variant-146	0	0	0	No		0	1	0	No		No	7	4e-06
Variant-147	0	0	1	No		0	0	0	No		No	7	4e-06
Variant-148	0	0	1	No		0	0	0	No		No	7	4e-06
Variant-149	1	0	0	No		0	0	0	No		No	7	4e-06
Variant-150	1	0	0	No		0	0	0	No		No	6	3e-06
Variant-151	1	0	0	No		1	0	0	No		No	6	3e-06
Variant-152	0	1	0	No		0	0	0	No		No	6	3e-06
Variant-153	1	0	0	No		0	0	0	No		No	6	3e-06
Variant-154	0	1	0	No		0	0	0	No		No	6	3e-06
Variant-155	0	0	0	No		0	0	1	No		No	6	3e-06
Variant-156	0	0	0	No		0	0	1	No		No	6	3e-06
Variant-157	0	0	0	No		1	0	0	No		No	6	3e-06
Variant-158	0	0	1	No		0	0	0	No		No	6	3e-06
Variant-159	0	0	0	No		0	1	0	No		No	6	3e-06
Variant-160	0	0	0	No		0	1	0	No		No	6	3e-06
Variant-161	1	0	0	No		0	0	0	No		No	6	3e-06
Variant-162	0	1	0	No		0	0	0	No		No	6	3e-06
Variant-163	0	0	0	No		0	0	1	No		No	5	3e-06
Variant-164	0	1	0	No		0	1	0	No		No	5	3e-06
Variant-165	0	1	0	No		0	0	0	No		No	5	3e-06
Variant-166	0	0	1	No		0	0	0	No		No	5	3e-06
Variant-167	0	0	0	No		0	0	1	No		No	5	3e-06
Variant-168	0	0	0	No		0	0	1	No		No	5	3e-06
Variant-169	1	0	0	No		0	0	0	No		No	5	3e-06
Variant-170	0	0	0	No		1	0	0	No		No	5	3e-06
Variant-171	0	1	0	No		1	0	0	No		No	5	3e-06
Variant-172	0	0	1	No		0	0	0	No		No	5	3e-06
Variant-173	0	0	0	No		1	0	0	No		No	5	3e-06
Variant-174	1	0	0	No		0	0	0	No		No	5	3e-06
Variant-175	0	0	0	No		0	1	0	No		No	5	3e-06
Variant-176	0	0	0	No		0	1	0	No		No	5	3e-06
Variant-177	0	0	0	No		1	0	0	No		No	5	3e-06
Variant-178	0	0	2	No		0	0	0	No		No	4	2e-06
Variant-179	0	0	0	No		0	0	1	No		No	4	2e-06
Variant-180	0	1	0	No		0	0	0	No		No	4	2e-06
Variant-181	1	0	0	No		0	0	0	No		No	4	2e-06
Variant-182	0	0	2	No		0	0	0	No		No	4	2e-06
Variant-183	0	0	0	No		0	1	0	No		No	4	2e-06
Variant-184	0	0	0	No		1	0	0	No		No	4	2e-06
Variant-185	0	0	0	No		0	1	1	No		No	4	2e-06
Variant-186	0	0	0	No		0	0	1	No		No	4	2e-06
Variant-187	0	0	1	No		0	0	0	No		No	4	2e-06
Variant-188	0	0	0	No		0	0	1	No		No	4	2e-06
Variant-189	0	0	0	No		0	1	0	No		No	4	2e-06
Variant-190	0	1	0	No		0	0	0	No		No	4	2e-06
Variant-191	0	1	0	No		0	0	0	No		No	4	2e-06
Variant-192	0	0	0	No		0	1	0	No		No	4	2e-06
Variant-193	0	1	0	No		0	0	0	No		No	4	2e-06
Variant-194	0	0	0	No		1	0	0	No		No	4	2e-06
Variant-195	1	0	0	No		0	0	0	No		No	4	2e-06
Variant-196	0	1	0	No		0	0	0	No		No	4	2e-06
Variant-197	0	0	0	No		6	0	0	Yes		No	3	2e-06
Variant-198	0	0	0	No		1	0	0	No		No	3	2e-06
Variant-199	0	1	0	No		0	0	1	No		No	3	2e-06
Variant-200	0	1	0	No		1	0	0	No		No	3	2e-06
Variant-201	0	1	0	No		0	0	0	No		No	3	2e-06
Variant-202	0	0	1	No		0	0	0	No		No	3	2e-06
Variant-203	0	0	0	No		0	1	0	No		No	3	2e-06
Variant-204	0	0	0	No		1	0	0	No		No	3	2e-06
Variant-205	0	1	0	No		0	0	0	No		No	3	2e-06
Variant-206	0	1	0	No		0	0	0	No		No	3	2e-06
Variant-207	0	0	0	No		0	0	1	No		No	3	2e-06
Variant-208	1	0	0	No		0	0	0	No		No	3	2e-06
Variant-209	0	0	0	No		0	0	1	No		No	3	2e-06
Variant-210	0	1	0	No		0	0	0	No		No	3	2e-06
Variant-211	1	0	0	No		0	0	0	No		No	3	2e-06
Variant-212	0	1	0	No		0	0	0	No		No	3	2e-06
Variant-213	0	1	0	No		0	0	0	No		No	3	2e-06
Variant-214	1	0	0	No		0	0	0	No		No	3	2e-06
Variant-215	1	0	0	No		0	0	0	No		No	3	2e-06
Variant-216	0	0	2	No		1	0	0	No		No	3	2e-06
Variant-217	0	0	0	No		0	0	1	No		No	3	2e-06
Variant-218	2	0	0	yes		0	0	0	No		No	3	2e-06
Variant-219	0	0	0	No		0	1	0	No		No	3	2e-06
Variant-220	0	0	0	No		0	1	0	No		No	3	2e-06
Variant-221	0	0	0	No		0	1	0	No		No	3	2e-06
Variant-222	1	1	0	No		0	0	0	No		No	3	2e-06
Variant-223	0	1	0	No		0	0	0	No		No	3	2e-06
Variant-224	0	0	0	No		0	1	0	No		No	3	2e-06
Variant-225	0	0	1	No		0	0	0	No		No	3	2e-06
Variant-226	0	1	0	No		0	0	0	No		No	3	2e-06
Variant-227	0	0	0	No		0	1	0	No		No	3	2e-06
Variant-228	1	0	0	No		0	0	0	No		No	3	2e-06
Variant-229	0	0	0	No		1	0	0	No		No	3	2e-06
Variant-230	0	2	0	yes		0	0	0	No		No	3	2e-06
Variant-231	0	1	0	No		0	0	0	No		No	3	2e-06
Variant-232	1	0	0	No		0	0	7	Yes		No	3	2e-06
Variant-233	0	0	0	No		1	0	0	No		No	3	2e-06
Variant-234	0	1	0	No		0	0	0	No		No	3	2e-06
Variant-235	0	0	0	No		0	0	1	No		No	3	2e-06
Variant-236	1	0	0	No		0	0	0	No		No	3	2e-06
Variant-237	0	0	0	No		1	0	0	No		No	3	2e-06
Variant-238	0	0	0	No		1	1	0	No		No	3	2e-06
Variant-239	0	0	0	No		1	0	0	No		No	3	2e-06
Variant-240	0	0	0	No		1	0	0	No		No	3	2e-06
Variant-241	1	0	0	No		0	0	0	No		No	2	1e-06
Variant-242	0	1	0	No		0	0	0	No		No	2	1e-06
Variant-243	0	0	0	No		0	1	0	Yes		No	2	1e-06
Variant-244	0	1	0	No		0	0	0	No		No	2	1e-06
Variant-245	0	0	1	No		0	0	0	No		No	2	1e-06
Variant-246	0	0	1	No		1	0	0	No		No	2	1e-06
Variant-247	0	1	0	No		0	0	0	No		No	2	1e-06
Variant-248	1	0	0	No		0	0	0	No		No	2	1e-06
Variant-249	1	0	0	No		0	0	0	No		No	2	1e-06
Variant-250	0	0	0	No		0	0	1	No		No	2	1e-06
Variant-251	0	0	0	No		0	0	1	No		No	2	1e-06
Variant-252	1	0	0	No		0	0	0	No		No	2	1e-06
Variant-253	0	0	0	No		0	0	1	No		No	2	1e-06
Variant-254	0	0	0	No		0	1	0	No		No	2	1e-06
Variant-255	0	0	0	No		0	0	1	No		No	2	1e-06
Variant-256	1	0	0	No		0	0	0	No		No	2	1e-06
Variant-257	0	1	0	No		0	0	0	No		No	2	1e-06
Variant-258	0	0	0	No		0	0	2	No		No	2	1e-06
Variant-259	0	1	0	No		0	0	0	No		No	2	1e-06
Variant-260	0	0	0	No		0	1	0	No		No	2	1e-06
Variant-261	0	0	0	No		1	1	0	No		No	2	1e-06
Variant-262	1	0	0	No		0	0	0	No		No	2	1e-06
Variant-263	1	0	0	No		1	0	0	No		No	2	1e-06
Variant-264	0	0	0	No		1	0	0	No		No	2	1e-06
Variant-265	0	1	0	No		0	1	0	No		No	2	1e-06
Variant-266	0	1	0	No		0	0	1	No		No	2	1e-06
Variant-267	0	0	0	No		0	0	1	No		No	2	1e-06
Variant-268	0	0	0	No		0	0	1	No		No	2	1e-06
Variant-269	2	0	0	No		0	0	0	No		No	2	1e-06
Variant-270	0	0	0	No		0	1	0	No		No	2	1e-06
Variant-271	1	0	0	No		0	0	0	No		No	2	1e-06
Variant-272	0	0	1	No		0	0	0	No		No	2	1e-06
Variant-273	0	0	0	No		0	0	1	No		No	2	1e-06
Variant-274	0	0	0	No		0	0	1	No		No	2	1e-06
Variant-275	0	0	0	No		0	1	0	No		No	2	1e-06
Variant-276	0	0	0	No		0	0	1	No		No	2	1e-06
Variant-277	0	0	0	No		0	7	0	Yes		No	2	1e-06
Variant-278	0	1	0	No		0	0	0	No		No	2	1e-06
Variant-279	0	0	1	No		1	0	0	No		No	2	1e-06
Variant-280	0	0	0	No		1	0	1	No		No	2	1e-06
Variant-281	0	2	0	yes		0	0	0	No		No	2	1e-06
Variant-282	0	0	1	No		0	0	0	No		No	2	1e-06
Variant-283	0	0	0	No		0	1	0	No		No	2	1e-06
Variant-284	1	0	0	No		1	0	0	No		No	2	1e-06
Variant-285	0	1	0	No		1	0	0	No		No	2	1e-06
Variant-286	1	0	0	No		0	0	0	No		No	2	1e-06
Variant-287	0	2	0	No		0	0	0	No		No	2	1e-06
Variant-288	0	0	0	No		2	0	0	Yes		No	2	1e-06
Variant-289	0	0	0	No		0	0	1	No		No	2	1e-06
Variant-290	0	0	0	No		0	0	1	No		No	2	1e-06
Variant-291	0	1	0	No		0	0	0	No		No	2	1e-06
Variant-292	1	0	0	No		0	0	1	No		No	2	1e-06
Variant-293	0	0	0	No		0	0	2	No		No	1	1e-06
Variant-294	0	1	0	No		1	0	0	No		No	1	1e-06
Variant-295	0	1	0	No		0	1	0	Yes		No	1	1e-06
Variant-296	0	0	0	No		0	1	0	No		No	1	1e-06
Variant-297	0	0	0	No		0	6	0	Yes		No	1	1e-06
Variant-298	0	1	1	No		0	0	0	No		No	1	1e-06
Variant-299	0	0	1	No		0	0	0	No		No	1	1e-06
Variant-300	0	0	0	No		0	0	1	No		No	1	1e-06
Variant-301	1	0	0	No		0	0	0	No		No	1	1e-06
Variant-302	0	0	0	No		0	0	1	No		No	1	1e-06
Variant-303	0	0	0	No		1	0	0	No		No	1	1e-06
Variant-304	0	0	0	No		0	1	0	No		No	1	1e-06
Variant-305	0	0	0	No		0	3	0	Yes		No	1	1e-06
Variant-306	0	2	0	No		0	0	0	No		No	1	1e-06
Variant-307	0	3	0	yes		0	0	0	No		No	1	1e-06
Variant-308	0	0	3	No		0	0	0	No		No	1	1e-06
Variant-309	0	0	0	No		0	1	1	No		No	1	1e-06
Variant-310	0	2	1	yes		0	0	0	No		No	1	1e-06
Variant-311	0	0	0	No		0	2	0	No		No	1	1e-06
Variant-312	0	1	0	No		0	0	1	No		No	1	1e-06
Variant-313	0	0	0	No		0	1	0	No		No	1	1e-06
Variant-314	0	0	0	No		0	1	0	No		No	1	1e-06
Variant-315	0	0	0	No		0	0	2	No		No	1	1e-06
Variant-316	0	0	0	No		1	0	0	No		No	1	1e-06
Variant-317	0	0	0	No		0	0	2	No		No	1	1e-06
Variant-318	0	0	0	No		0	2	0	No		No	1	1e-06
Variant-319	0	0	1	No		1	0	0	No		No	1	1e-06
Variant-320	1	0	0	No		1	0	0	No		No	1	1e-06
Variant-321	0	0	1	No		0	0	0	No		No	1	1e-06
Variant-322	1	0	0	No		1	0	0	No		No	1	1e-06
Variant-323	0	2	0	yes		0	0	0	No		No	1	1e-06
Variant-324	0	0	0	No		0	2	0	No		No	1	1e-06
Variant-325	0	2	0	No		0	0	0	No		No	1	1e-06
Variant-326	0	0	0	No		1	0	0	No		No	1	1e-06
Variant-327	0	0	0	No		5	0	0	Yes		No	1	1e-06
Variant-328	0	1	1	No		0	0	0	No		No	1	1e-06
Variant-329	0	0	0	No		1	0	1	No		No	1	1e-06
Variant-330	0	0	0	No		0	1	0	No		No	1	1e-06
Variant-331	0	0	1	No		0	1	0	Yes		No	1	1e-06
Variant-332	0	1	0	No		0	0	0	No		No	1	1e-06
Variant-333	1	0	0	No		1	0	0	No		No	1	1e-06
Variant-334	0	2	0	yes		0	0	0	No		No	1	1e-06
Variant-335	0	0	0	No		1	0	0	No		No	1	1e-06
Variant-336	0	0	0	No		0	7	0	Yes		No	1	1e-06
Variant-337	0	0	0	No		0	1	1	No		No	1	1e-06
Variant-338	0	0	0	No		1	0	0	No		No	1	1e-06
Variant-339	0	0	0	No		0	5	1	Yes		No	1	1e-06
Variant-340	0	0	0	No		0	0	1	No		No	1	1e-06
Variant-341	0	0	2	No		0	0	0	No		No	1	1e-06
Variant-342	0	0	0	No		0	0	1	No		No	1	1e-06
Variant-343	0	1	0	No		0	0	0	No		No	1	1e-06
Variant-344	0	1	0	No		1	0	0	No		No	1	1e-06
Variant-345	1	0	0	No		0	0	0	No		No	1	1e-06
Variant-346	0	0	0	No		0	0	1	No		No	1	1e-06
Variant-347	1	0	0	No		0	0	0	No		No	1	1e-06
Variant-348	0	0	0	No		1	0	0	No		No	1	1e-06
Variant-349	0	0	0	No		0	1	0	No		No	1	1e-06
Variant-350	0	0	0	No		0	0	1	No		No	1	1e-06
Variant-351	0	1	1	No		0	0	0	No		No	1	1e-06
Variant-352	1	0	0	No		0	2	0	No		No	1	1e-06
Variant-353	0	0	1	No		1	0	0	No		No	1	1e-06
Variant-354	0	0	1	No		0	0	0	No		No	1	1e-06
Variant-355	0	1	0	No		0	1	0	Yes		No	1	1e-06
Variant-356	0	0	0	No		0	1	0	No		No	1	1e-06
Variant-357	0	0	0	No		1	1	0	Yes		No	1	1e-06
Variant-358	0	0	0	No		2	0	0	No		No	1	1e-06
Variant-359	0	0	0	No		2	0	0	No		No	1	1e-06
Variant-360	0	0	0	No		1	2	0	No		No	1	1e-06
Variant-361	0	1	0	No		0	0	0	No		No	1	1e-06
Variant-362	0	0	0	No		0	1	0	No		No	1	1e-06
Variant-363	0	1	0	No		1	0	0	No		No	1	1e-06
Variant-364	0	1	1	No		0	0	0	No		No	1	1e-06
Variant-365	0	0	0	No		0	1	0	No		No	1	1e-06
Variant-366	0	1	0	No		0	0	1	No		No	1	1e-06
Variant-367	0	0	0	No		0	8	0	Yes		No	1	1e-06
Variant-368	0	0	0	No		1	0	0	No		No	1	1e-06
Variant-369	2	0	0	No		0	0	0	No		No	1	1e-06
Variant-370	0	1	0	No		0	0	0	No		No	1	1e-06
Variant-371	0	0	0	No		1	0	0	No		No	1	1e-06
Variant-372	0	0	0	No		0	3	0	Yes		No	1	1e-06
Variant-373	0	0	0	No		1	1	0	No		No	1	1e-06
Variant-374	1	0	0	No		0	0	0	No		No	1	1e-06
Variant-375	0	0	0	No		0	2	0	No		No	1	1e-06
Variant-376	0	1	0	No		1	0	0	No		No	1	1e-06
Variant-377	0	0	1	No		0	0	0	No		No	1	1e-06
Variant-378	0	0	1	No		0	1	0	No		No	1	1e-06
Variant-379	0	0	0	No		0	0	1	No		No	1	1e-06
Variant-380	0	0	0	No		1	0	0	No		No	1	1e-06
Variant-381	0	0	0	No		0	0	1	No		No	1	1e-06
Variant-382	0	0	0	No		0	1	0	No		No	1	1e-06
Variant-383	0	0	0	No		0	7	0	Yes		No	1	1e-06
Variant-384	0	1	0	No		0	0	0	No		No	1	1e-06
Variant-385	0	1	0	No		1	0	0	No		No	1	1e-06
Variant-386	0	0	1	No		0	0	0	No		No	1	1e-06
Variant-387	0	1	0	No		0	0	0	No		No	1	1e-06
Variant-388	0	1	0	No		0	0	0	No		No	1	1e-06
Variant-389	0	0	0	No		0	1	0	No		No	1	1e-06
Variant-390	0	0	0	No		0	0	1	No		No	1	1e-06
Variant-391	0	0	0	No		0	0	1	No		No	1	1e-06
Variant-392	0	1	0	No		0	0	0	No		No	1	1e-06
Variant-393	0	0	0	No		1	0	0	No		No	1	1e-06
Variant-394	0	0	0	No		1	0	0	No		No	1	1e-06
Variant-395	0	0	0	No		0	4	0	Yes		No	1	1e-06
Variant-396	0	0	0	No		0	1	0	No		No	1	1e-06
Variant-397	0	0	0	No		0	1	0	No		No	1	1e-06
Variant-398	0	4	0	No		0	0	0	No		No	1	1e-06
Variant-399	0	2	1	yes		0	0	0	No		No	1	1e-06
Variant-400	0	1	0	No		1	0	0	No		No	1	1e-06
Variant-401	0	0	0	No		0	1	0	No		No	1	1e-06
Variant-402	0	0	0	No		1	0	0	No		No	1	1e-06
Variant-403	0	0	1	No		0	0	0	No		No	1	1e-06
Variant-404	0	1	0	No		1	0	0	No		No	1	1e-06
Variant-405	0	1	0	No		0	0	0	No		No	1	1e-06
Variant-406	0	0	1	No		0	0	0	No		No	1	1e-06
Variant-407	0	0	0	No		0	0	2	No		No	1	1e-06
Variant-408	0	0	0	No		0	0	1	No		No	1	1e-06
Variant-409	0	1	1	No		0	0	0	No		No	1	1e-06
Variant-410	3	0	0	No		0	0	0	No		No	1	1e-06
Variant-411	0	0	0	No		0	2	0	Yes		No	1	1e-06
Variant-412	0	1	0	No		0	0	0	No		No	1	1e-06
Variant-413	0	0	0	No		0	7	0	Yes		No	1	1e-06
Variant-414	0	0	0	No		1	0	0	No		No	1	1e-06
Variant-415	0	2	1	No		0	0	0	No		No	1	1e-06
Variant-416	0	1	1	No		0	0	0	No		No	1	1e-06
Variant-417	3	0	0	yes		0	0	0	No		No	1	1e-06
Variant-418	0	1	1	No		0	0	0	No		No	1	1e-06
Variant-419	0	0	1	No		0	0	1	No		No	1	1e-06
Variant-420	0	2	0	yes		0	0	0	No		No	1	1e-06
Variant-421	0	0	1	No		1	0	0	No		No	1	1e-06
Variant-422	0	2	0	yes		0	0	0	No		No	1	1e-06
Variant-423	1	0	0	No		0	0	0	No		No	1	1e-06
Variant-424	0	0	1	No		0	1	0	No		No	1	1e-06
Variant-425	0	1	0	No		0	0	0	No		No	1	1e-06
Variant-426	0	0	0	No		0	0	1	No		No	1	1e-06
Variant-427	0	1	0	No		0	1	0	No		No	1	1e-06
Variant-428	0	0	0	No		0	0	1	No		No	1	1e-06
Variant-429	2	0	0	No		0	0	0	No		No	1	1e-06
Variant-430	1	0	0	No		0	0	0	No		No	1	1e-06
Variant-431	0	0	0	No		0	0	1	No		No	1	1e-06
Variant-432	0	0	1	No		0	0	0	No		No	1	1e-06
Variant-433	0	0	0	No		1	0	0	No		No	1	1e-06
Variant-434	0	0	0	No		0	8	0	Yes		No	1	1e-06
Variant-435	0	0	0	No		4	0	0	Yes		No	1	1e-06
Variant-436	0	0	2	No		0	0	0	No		No	1	1e-06
Variant-437	1	0	0	No		0	0	0	No		No	1	1e-06
Variant-438	0	0	0	No		0	2	0	No		No	1	1e-06
Variant-439	1	0	0	No		0	0	0	No		No	1	1e-06
Variant-440	0	0	0	No		1	4	0	Yes		No	1	1e-06
Variant-441	0	0	0	No		0	3	0	Yes		No	1	1e-06
Variant-442	0	0	0	No		0	1	0	No		No	1	1e-06
Variant-443	0	0	1	No		0	0	0	No		No	1	1e-06
Variant-444	0	0	0	No		1	0	0	No		No	1	1e-06
Variant-445	0	0	2	No		0	0	0	No		No	1	1e-06
Variant-446	0	0	0	No		0	7	0	Yes		No	1	1e-06
Variant-447	0	0	0	No		0	0	2	No		No	1	1e-06
Variant-448	0	1	0	No		0	0	0	No		No	1	1e-06
Variant-449	0	0	1	No		0	0	0	No		No	1	1e-06
Variant-450	0	0	0	No		0	1	0	No		No	1	1e-06
Variant-451	0	0	2	No		0	0	0	No		No	1	1e-06
Variant-452	0	0	0	No		1	0	0	No		No	1	1e-06
Variant-453	0	0	0	No		0	0	1	No		No	1	1e-06
Variant-454	0	0	0	No		1	0	0	No		No	1	1e-06
Variant-455	0	1	0	No		0	0	0	No		No	1	1e-06
Variant-456	0	3	0	yes		0	0	0	No		No	1	1e-06
Variant-457	2	0	0	No		0	0	0	No		No	1	1e-06
Variant-458	0	0	0	No		0	0	6	Yes		No	1	1e-06
Variant-459	0	0	0	No		0	5	0	Yes		No	1	1e-06
Variant-460	1	0	0	No		0	0	0	No		No	1	1e-06
Variant-461	1	4	0	No		0	0	0	No		No	1	1e-06
Variant-462	0	0	0	No		0	9	0	Yes		No	1	1e-06
Variant-463	0	0	2	No		0	0	0	No		No	1	1e-06
Variant-464	0	0	0	No		0	1	0	No		No	1	1e-06
Variant-465	0	0	1	No		0	0	0	No		No	1	1e-06
Variant-466	0	0	0	No		0	0	1	No		No	1	1e-06
Variant-467	0	0	1	No		0	1	0	No		No	1	1e-06
Variant-468	0	3	0	yes		0	0	0	No		No	1	1e-06
Variant-469	0	0	0	No		1	1	0	No		No	1	1e-06
Variant-470	0	0	0	No		0	0	1	No		No	1	1e-06
Variant-471	1	0	0	No		0	0	0	No		No	1	1e-06
Variant-472	0	0	0	No		0	0	1	No		No	1	1e-06
Variant-473	0	0	0	No		0	6	0	Yes		No	1	1e-06
Variant-474	0	0	0	No		0	4	0	Yes		No	1	1e-06
Variant-475	0	0	0	No		0	1	1	No		No	1	1e-06
Variant-476	0	1	0	No		0	0	1	No		No	1	1e-06
Variant-477	0	0	0	No		0	1	0	No		No	1	1e-06
Variant-478	0	0	0	No		0	1	0	No		No	1	1e-06
Variant-479	0	2	2	yes		0	0	0	No		No	1	1e-06
Variant-480	0	0	1	No		0	0	0	No		No	1	1e-06
Variant-481	0	0	1	No		0	0	0	No		No	1	1e-06
Variant-482	0	0	0	No		0	1	0	No		No	1	1e-06
Variant-483	0	6	0	yes		0	0	0	No		No	1	1e-06
Variant-484	0	1	0	No		0	0	0	No		No	1	1e-06
Variant-485	0	0	0	No		0	0	2	No		No	1	1e-06
Variant-486	0	7	0	Yes		0	0	0	No		No	1	1e-06
Variant-487	0	0	0	No		0	0	2	No		No	1	1e-06
Variant-488	0	0	3	yes		0	0	0	No		No	1	1e-06
Variant-489	0	1	0	No		0	0	0	No		No	1	1e-06
Variant-490	0	0	0	No		1	0	1	No		No	1	1e-06
Variant-491	0	0	0	No		0	1	0	No		No	1	1e-06
Variant-492	0	1	1	No		0	0	0	No		No	1	1e-06
Variant-493	1	0	0	No		0	0	0	No		No	1	1e-06
Variant-494	0	0	2	No		0	0	0	No		No	1	1e-06
Variant-495	0	1	0	No		0	0	0	No		No	1	1e-06
Variant-496	0	0	1	No		0	0	0	No		No	1	1e-06
Variant-497	0	1	0	No		0	0	0	No		No	1	1e-06
Variant-498	0	0	0	No		0	0	1	No		No	1	1e-06
Variant-499	1	0	0	No		0	0	0	No		No	1	1e-06
Variant-500	0	0	0	No		0	1	0	No		No	1	1e-06
Variant-501	1	0	0	No		0	1	0	No		No	1	1e-06
Variant-502	0	0	0	No		0	0	1	No		No	1	1e-06
Variant-503	0	1	0	No		0	1	0	No		No	1	1e-06
Variant-504	0	1	0	No		0	0	0	No		No	1	1e-06
Variant-505	0	0	1	No		0	0	0	No		No	1	1e-06
Variant-506	0	1	0	No		1	0	0	No		No	1	1e-06
Variant-507	0	0	0	No		1	0	0	No		No	1	1e-06
Variant-508	0	0	1	No		0	0	1	No		No	1	1e-06
Variant-509	0	1	0	No		0	0	0	No		No	1	1e-06
Variant-510	0	1	0	No		0	1	0	No		No	1	1e-06
Variant-511	0	1	0	No		0	0	0	No		No	1	1e-06
Variant-512	0	1	0	No		0	0	1	No		No	1	1e-06
Variant-513	0	0	0	No		0	0	1	No		No	1	1e-06
Variant-514	0	0	0	No		0	9	0	Yes		No	1	1e-06
Variant-515	1	1	0	No		0	0	0	No		No	1	1e-06
Variant-516	0	0	0	No		0	1	0	No		No	1	1e-06
Variant-517	0	0	1	No		0	1	0	No		No	1	1e-06
Variant-518	0	0	0	No		0	2	0	No		No	1	1e-06
Variant-519	0	0	0	No		0	1	0	No		No	1	1e-06
Variant-520	0	0	0	No		1	0	1	No		No	1	1e-06
Variant-521	0	1	0	No		0	0	0	No		No	1	1e-06
Variant-522	0	1	0	No		0	0	0	No		No	1	1e-06
Variant-523	0	1	1	No		0	0	0	No		No	1	1e-06
Variant-524	0	2	0	No		0	0	0	No		No	1	1e-06
Variant-525	0	2	0	yes		0	0	0	No		No	1	1e-06
Variant-526	0	0	1	No		0	0	0	No		No	1	1e-06
Variant-527	0	0	0	No		0	1	0	No		No	1	1e-06
Variant-528	0	0	0	No		0	1	1	No		No	1	1e-06
Variant-529	0	1	0	No		0	0	0	No		No	1	1e-06
	*"No" indicates predicted Ct increase less than 5 cycles, probe Tm >65˚C; "yes" indicates potential increase Ct >5 cycles, probe Tm <65˚C, or the reported C-T mismatch near the probe 5’ end (Artesi et al. J Clin Microbiol 2020, 58); the majority of cases with any predicted increase in Ct were 1-2 cycles. †: previously reported in Artesi et al. J Clin Microbiol 2020, 58.
